# Multi-layered Diagnostic Protocol Improves Postsurgical Outcomes in Children with Drug-resistant Epilepsy And Focal Cortical Dysplasia Type 1

**DOI:** 10.1101/2024.09.24.24314277

**Authors:** Barbora Splitkova, Katerina Mackova, Miroslav Koblizek, Zuzana Holubova, Martin Kyncl, Katerina Bukacova, Alice Maulisova, Barbora Straka, Martin Kudr, Matyas Ebel, Alena Jahodova, Anezka Belohlavkova, Gonzalo Alonso Ramos Rivera, Martin Hermanovsky, Petr Liby, Michal Tichy, Josef Zamecnik, Radek Janca, Pavel Krsek

## Abstract

**Objectives:** We comprehensively characterised a large paediatric cohort with histologically confirmed focal cortical dysplasia (FCD) type 1 to demonstrate the role of advanced multimodal pre-surgical evaluation and identify predictors of postsurgical outcomes.

**Methods:** This study comprised a systematic re-analysis of clinical, electrophysiological, and radiological features. The results of this re-analysis served as independent variables for subsequent statistical analyses of outcome predictors.

**Results:** All children (N = 31) had drug-resistant epilepsy with varying impacts on neurodevelopment and cognition (presurgical intelligence quotient (IQ)/developmental quotient scores: 32–106). Low presurgical IQ was associated with abnormal slow background electroencephalogram (EEG) activity and disrupted sleep architecture. Scalp EEG showed predominantly multiregional and often bilateral epileptiform activity. Advanced epilepsy magnetic resonance imaging (MRI) protocols identified FCD-specific features in 74.2% of patients (23/31), 17 of whom were initially evaluated as MRI-negative. In six out of eight MRI-negative cases, fluorodeoxyglucose positron emission tomography (FDG-PET) and subtraction ictal single-photon emission computed tomography co-registered to MRI (SISCOM) helped localise the dysplastic cortex. Sixteen patients (51.6%) underwent stereoelectroencephalography (SEEG). Twenty-eight underwent resective surgery, and three underwent hemispheral disconnection. Seizure freedom was achieved in 71.0% of patients (22/31) by the last follow-up, including seven of the eight MRI-negative patients. Anti-seizure medications (ASMs) were reduced in 21 patients, with complete withdrawal in 5 individuals. Seizure outcome was predicted by a combination of the following descriptors: age at epilepsy onset, epilepsy duration, long-term invasive EEG, and specific MRI, and PET findings.

**Significance:** This study highlights the broad phenotypic spectrum of FCD type 1, which spans far beyond the narrow descriptions of previous studies. Combining advanced MRI protocols with additional neuroimaging techniques helped localise the epileptogenic zone in many previously non-lesional cases. Complex multimodal presurgical approaches (including SEEG) could enhance postsurgical outcomes in these complex patients.

**Key points:**

- The phenotypic spectrum of paediatric patients with FCD type 1 spans beyond the narrow description of previous studies
- MRI-negative patients benefit from enhanced precision in localising the epileptogenic zone, facilitated by FDG-PET, SISCOM, and SEEG
- A complex multimodal presurgical approach could enhance postoperative seizure outcomes in patients with FCD type 1
- Paediatric patients with suspected FCD type 1 should be referred to epilepsy surgery centres as soon as possible
