## Supplementry Table 1, Table 2, and Data for "Multi-layered Diagnostic Protocol Improves Postsurgical Outcomes in Children with Drug-resistant Epilepsy And Focal Cortical Dysplasia Type 1": Supplementary Table 1.xlsx

### Sheet: List 1
Year of MRI	MRI Unit, Hospital, Protocol, Coil	T1	T2	T2 cor	FLAIR	DWI	SWI	DTI
2009	2009, Gyroscan (1,5T) FNM (sense_head)	IR cor, 5mm	5mm	0	5mm ax;, cor 5mm	DWI, 5mm	0	0
2010	2010, Gyroscan (1,5T) FNM EPI2 (sense_head)	IR, 1,5mm	1,5mm ax, 3mm sag	1,5mm	5mm ax;, cor 5mm	DWI, 5mm	0	0
2010	2010, Gyroscan (1,5T) FNM (sense_head)	IR, 1,5mm	1,5mm	1,5mm	5mm ax;, cor 5mm	0	0	0
2012	2012, 2014, Signa HDxt (1,5) FTN, (HNS head)	4mm (2012 1,4mm cor)	2mm	2mm	4mm; cor 4mm	0	0	0
2012	2012, Achieva (1,5T) FNM 8ch (sense_head)	1,5mm; IR, 3,5mm	3D, 1mm; 2 a 4mm ax	0	4mm ax; 3,5mm cor	DWI, 4mm	0	DTI_medium
2012	2013 navig., 2012, Achieva (3T), JLK	3D, 1mm; IR 3mm	3D, 1mm; ax 4mm	1mm	cor 3mm	DWI, 4mm	0	0
2013	2013, Achieva (1,5T), FNM 8Ch, EPI2 (sense_head)	3D, 1,2mm; IR, 3,5mm	3D, 1mm	3mm	4mm ax; 3,5mm cor	DWI, 4mm	0	0
2013	2013, Achieva (1,5T) FNM EPI2, 8Ch (sense_head)	3D, 1,2mm; IR, 3,5mm	3D, 1mm	2mm	4mm ax; 3,5mm cor	DWI, 4mm	0	DTI_medium
2014	2014, Achieva	3D, 1,2mm; IR, 4mm	3D, 1mm	0	4mm ax; 3,5mm cor	DWI, 4mm	0	0
2015	2015, Achieva (1,5T) FNM 8Ch (sense_head)	4mm; IR, 4mm	3D, 1mm	0	4mm ax; 3,5mm cor	DWI, 4mm	0	DTI_Philips
2015	2015,Achieva (3T), JLK	3D, 1mm; T1_IR, 3mm, cor	3D 0,9mm; ax 4mm	1mm	4mm; cor 3mm	DWI, 4mm	0	0
2016	2016, Achieva (3T), JLK	3D 1mm; cor IR, 3,5mm	3D, 0,86mm; ax 4mm	1mm	4mm; cor 3mm	DWI, 4mm	0	0
2016	2016, Achieva (1,5T) FNM 8ch (sense_head)	4mm; IR 4 mm cor	3D, 1mm	3D, 1mm	4mm ax; 3,5mm cor	DWI, 4mm	0	DTI_Philips
2016	2016, Achieva (3T) JLK, (Multicoil)	3D, 1mm; T1_IR, 3,5mm, cor	3D, 0,86mm	3D, 1mm	4mm; cor 3mm	DWI, 4mm	0	0
2016	2016, Achieva; 2019 Ingenia (3T), JLK	2016: 4mm; IR, 4,5mm, cor 2019: 3D, 1mm	2016: 5mm 2019: 3D, 0,9mm	0	2016: 4mm, cor 2019: 3D, 1,12mm	2016: DWI 2019: DWI, 4mm	2019: SWI, 2mm	0
2017	2017, Achieva (1,5T) FNM 8ch (sense_head)	3D, 1,2mm; IR, 4mm cor	3D, 1mm	3D, 1mm	4mm ax; 3,5mm cor	DWI, 4mm	0	0
2017	2017, Achieva (3T) JLK	3D, 1mm; T1_IR, 3,5mm, cor	3D, 0,86mm	3D, 1mm	4mm; cor 3mm	DWI, 4mm	0	DTI_32ch
2018	2018, Achieva (1,5T) FNM 8Ch (sense_head)	3D, 1mm	3D, 1mm	0	3D, 1,1mm	DWI, 4mm	VenBold, 1,2mm	DTI_Philips
2018	2018, Achieva (3T), JLK, (Multicoil)	3D, 1mm	3D, 0,86mm	0	3D, 1,12mm	DWI, 4mm	VenBold, 1mm	0
2020	2020, Achieva (1,5T) FNM EPI3, 8Ch (sense_head)	3D, 1mm	3D, 1mm	0	3D, 1,1mm	DWI, 4mm	VenBold, 1,2mm	DTI_Philips
2020	2020, Achieva (1,5T) FNM EPI3, 8Ch (sense_head)	3D, 1mm	3D, 1mm	0	3D, 1,1mm	DWI, 4mm	VenBold, 1,2mm	DTI_Philips
2020	2020, Vida (3T) FNM 64Ch (headneck)	3D, 0,75mm	3D, 0,75mm	2mm	3D, 0,8mm	diff_resolve_4mm	SWI, 1,2mm	dir20, 2mm
2020	2020, Vida (3T) FNM 20Ch (headneck)	3D, 0,75mm	3D, 0,8mm	2mm	3D, 0,9mm	diff_resolve_4mm	SWI, 1mm	0
2020	2020, Vida (3T) FNM EPI3, 20Ch (headneck)	3D, 0,75mm	3D, 0,8mm	2mm	3D, 0,9mm	diff_resolve_4mm	SWI, 1mm	0
2021	2021, Vida (3T) FNM EPI4 (EPI3), 64Ch (headneck)	3D, 0,75mm	3D, 0,8mm	2mm	3D, 0,9mm	diff_resolve_4mm	SWI, 2mm	dir30, 2mm
2021	2021, Vida (3T) FNM EPI3, 20Ch (headneck)	3D, 0,75mm	3D, 0,8mm	2mm	3D, 0,9mm	0	SWI, 2mm	dir30, 2mm
2021	2021, Vida (3T) FNM EPI3, 20Ch (headneck)	3D, 0,75mm	3D, 0,8mm	2mm	3D, 0,9mm	diff,_resolve_4mm	SWI, 2mm	dir30, 2mm
2022	2022, Vida (3T) FNM EPI4, 64ch (headneck)	3D, 0,75mm	3D, 0,8mm	2mm	3D, 0,9mm	diff_resolve_4mm	SWI, 2mm	dir30, 2mm
2022	2022, Vida (3T) FNM EPI4 64ch (headneck)	3D, 0,75mm	3D, 0,8mm	2mm	3D, 0,9mm	diff_resolve_4mm	SWI, 2mm	0
2022	2022, Vida (3T) FNM EPI4 64ch (headneck)	3D, 0,75mm	3D, 0,8mm	2mm	3D, 0,9mm	diff_resolve_4mm	SWI, 2mm	dir30, 2mm + qT1
2022	2022, Vida (3T) FNM EPI4 64ch (headneck)	3D, 0,75mm	3D, 0,8mm	2mm	3D, 0,9mm	diff_resolve_4mm	SWI, 2mm	dir20, 2mm + qT1, DCE, DSC
Gyroscan, Achieva-Philips; Vida-Siemens; Signa HDxt-GE; EPI2-4-generation of protocol; JLK-JL-Clinic; FTN-Thomayer University Hospital; FNM-Motol University Hospital
