## Supplementry Table 1, Table 2, and Data for "Multi-layered Diagnostic Protocol Improves Postsurgical Outcomes in Children with Drug-resistant Epilepsy And Focal Cortical Dysplasia Type 1": Supplementary Table 2.xlsx

### Sheet: Sheet1
Supplementary Table 2. A summary of the hypotheses for which the statistical test yielded significant results (p-value lower than 0.05). Results that were supported by another publication or by clinical observations are reported in the manuscript and are marked in bold. We report uncorrected p-values and interpret the results only as trends observed in our cohort that complement descriptive stati…
Hypothesis and statistical test used	Result
Spearman correlation	p-value uncorr.
Age at epilepsy onset correlates with Presurgery IQ	0.04
Age at epilepsy onset correlates with Postsurgical IQ	0.01
Presurgical IQ correlates with Postsurgical IQ	<0.001
Duration of epilepsy correlates with Year of surgery.	0.02
Resection completeness correlates with Year of surgery	0.03
Resection volume correlates with Year of surgery	0.003
Kruskal-Wallis test	p-value uncorr.
Duration from the first examination to surgery depends on performed iEEG monitoration	0.04
Resection volume depends on performed iEEG monitoration	0.02
Postsurgical IQ is related to abnormality in Background EEG	0.02
Postsurgical IQ is related to abnormality in Background EEG	0.02
Duration of epilepsy is related to EEG slowing	0.02
Presurgical IQ is related to abnormity in Sleep architecture	0.04
Postsurgical IQ is related to abnormity in Sleep architecture	0.03
Presurgical IQ is related to Developmental delay before epilepsy	0.02
Presurgical IQ is related to Developmental regression during epilepsy	0.02
Resection completeness is related to Developmental regression during epilepsy	0.02
SISCOM finding is related to Age at epilepsy onset	0.04
SISCOM finding is related to Year of surgery	0.03
Concordance of SISCOM finding and resection is related to Year of surgery	<0.001
Resection volume depends on concordance of SISCOM finding and resection	0.03
Chi-squared test	p-value uncorr.
Performed iEEG monitoration is related to MRI finding	0.01
Background EEG abnormality is related to MRI finding	0.03
Background EEG abnormality is related to MRI finding extent	0.02
ILAE x FDG-PET abnormity	0.03
ILAE class is related to reduced ASM	<0.001
Sleep spindles abnormality is related to Developmental delay before epilepsy	0.03
Ictal EEG pattern is related to Interictal EEG pattern	<0.001
EEG slowing extent is related to Interictal EEG pattern	<0.001
Concordanet EEG finding depends on Interictal EEG pattern	0.02
Concordanet EEG finding depends on Ictal EEG pattern	<0.001
Sleep architecture abnormality is related to EEG slowing	0.01
Sleep architecture abnormality is related to Sleep spindles abnormality	<0.001
SISCOM finding is related to performed iEEG monitoring	<0.001
Concordance of SISCOM finding and resection depends on SISCOM finding	0.01
